# Pathway-specific Polygenic Risk Scores (PRS) identify OSA-related pathways differentially moderating genetic susceptibility to CAD

**DOI:** 10.1101/2021.04.27.21255520

**Authors:** Matthew O Goodman, Brian E Cade, Neomi Shah, Tianyi Huang, Hassan S Dashti, Richa Saxena, Martin K Rutter, Peter Libby, Tamar Sofer, Susan Redline

**Affiliations:** Division of Sleep and Circadian Disorders, Brigham and Women’s Hospital and Harvard Medical School, Boston, MA; Division of Sleep Medicine, Harvard Medical School, Boston, MA; Program in Medical and Population Genetics, Broad Institute, Cambridge, MA, USA; Icahn School of Medicine at Mount Sinai, New York, NY; Channing Division of Network Medicine, Brigham and Women’s Hospital and Harvard Medical School, Boston, MA; Center for Genomic Medicine, Massachusetts General Hospital, Boston, MA, USA; Department of Anesthesia, Critical Care and Pain Medicine, Massachusetts General Hospital and Harvard Medical School, Boston, MA, USA; Division of Diabetes, Endocrinology and Gastroenterology, School of Medical Sciences, Faculty of Biology, Medicine and Health, University of Manchester, Manchester Academic Health Science Centre, Manchester, United Kingdom; Diabetes, Endocrinology and Metabolism Centre, Manchester University NHS Foundation Trust, Manchester Academic Health Science Centre, Manchester, United Kingdom; Division of Cardiovascular Medicine, Department of Medicine, Brigham and Women’s Hospital, Harvard Medical School, Boston, MA, USA.

## Abstract

**Background:** Obstructive sleep apnea (OSA) and its features, such as chronic intermittent hypoxia (IH), may differentially affect specific molecular pathways and processes in the pathogenesis of coronary artery disease (CAD) and influence the subsequent risk and severity of CAD events. In particular, competing adverse (e.g. inflammatory) and protective (e.g. increased coronary collateral blood flow) mechanisms may operate, but remain poorly understood. We hypothesize that common genetic variation in selected molecular pathways influences the likelihood of CAD events differently in individuals with and without OSA, in a pathway-dependent manner.

**Methods:** We selected a cross-sectional sample of 471,877 participants from the UK Biobank, among whom we ascertained 4,974 to have OSA, 25,988 to have CAD, and 711 to have both. We calculated pathway-specific polygenic risk scores (PS-PRS) for CAD, based on 6.6 million common variants evaluated in the CARDIoGRAMplusC4D genome-wide association study (GWAS), annotated to specific genes and pathways using functional genomics databases. Based on prior evidence of involvement with IH and CAD, we tested PS-PRS for the HIF-1, VEGF, NFκB and TNF signaling pathways.

**Results:** In a multivariable-adjusted logistic generalized additive model, elevated PS-PRSs for the KEGG VEGF pathway (39 genes) associated with protection for CAD in OSA (interaction odds ratio 0.86, *p* = 6E-04). By contrast, the genome-wide CAD PRS did not show evidence of statistical interaction with OSA.

**Conclusions:** We find evidence that pathway-specific genetic risk of CAD differs between individuals with and without OSA in a qualitatively pathway-dependent manner, consistent with the previously studied phenomena whereby features of OSA may have both positive and negative effects on CAD. These results provide evidence that gene-by-environment interaction influences CAD risk in certain pathways among people with OSA, an effect that is not well-captured by the genome-wide PRS. These results can be followed up to study how OSA interacts with genetic risk at the molecular level, and potentially to personalize OSA treatment and reduce CAD risk according to individual pathway-specific genetic risk profiles.
