## Supplemental Tables for "Pathway-specific Polygenic Risk Scores (PRS) identify OSA-related pathways differentially moderating genetic susceptibility to CAD"

### Sheet: Table S4a, module-level
	OSA		PS-PRS in OSA Controls			PS-PRS in OSA Cases			OSA x PS-PRS Interaction
	OR	CI	OR	CI	p-value	OR	CI	p-value	OR	p-value
VEGF_downstream_migration	1.51	(1.385, 1.647)	1.014	(1.001, 1.027)	0.0366	0.881	(0.810, 0.958)	0.00305	0.869	0.00116
HIF1_VEGF_shared_PI3K.AKT_genes	1.506	(1.381, 1.642)	1.019	(1.006, 1.033)	0.00479	0.912	(0.837, 0.992)	0.03228	0.894	0.01083
VEGF_downstream_permeability	1.506	(1.381, 1.642)	1.02	(1.007, 1.034)	0.0032	0.913	(0.838, 0.994)	0.03629	0.895	0.01172
HIF1_upstream_IH_HIF1a.degredation	1.508	(1.383, 1.644)	1.032	(1.019, 1.045)	1.82e-06	0.928	(0.853, 1.009)	0.08049	0.899	0.01421
VEGF_downstream_survival	1.506	(1.381, 1.642)	1.013	(1.000, 1.027)	0.0447	0.911	(0.837, 0.990)	0.02884	0.899	0.01352
HIF1_downstream_angiogenesis	1.506	(1.381, 1.642)	1.032	(1.019, 1.046)	1.21e-06	0.947	(0.869, 1.032)	0.2179	0.918	0.05246
TNF_pathway_p38	1.508	(1.383, 1.644)	1.032	(1.018, 1.046)	3.77e-06	0.955	(0.878, 1.038)	0.27987	0.925	0.07275
TNF_downstream_intracellular_signaling	1.506	(1.381, 1.642)	1.026	(1.013, 1.039)	0.000113	0.96	(0.883, 1.045)	0.34892	0.936	0.13163
NFkB_atypical_upstream	1.507	(1.382, 1.643)	1.02	(1.007, 1.034)	0.00252	0.961	(0.884, 1.044)	0.34143	0.941	0.15855
TNF_pathway_apoptosis	1.508	(1.383, 1.644)	1.015	(1.001, 1.028)	0.0289	0.959	(0.883, 1.043)	0.32874	0.946	0.19258
TNF_pathway_JNK	1.508	(1.383, 1.644)	1.022	(1.009, 1.036)	0.00097	0.977	(0.899, 1.062)	0.58786	0.956	0.29539
NFKB_TNF_pathway	1.508	(1.383, 1.644)	1.027	(1.014, 1.041)	4.86e-05	0.986	(0.906, 1.072)	0.73794	0.96	0.34043
NFkB_atypical_pathway	1.508	(1.383, 1.644)	1.018	(1.005, 1.031)	0.00777	0.991	(0.911, 1.077)	0.82679	0.973	0.53034
HIF1_glucose_regulate_prolif	1.508	(1.384, 1.644)	1.042	(1.028, 1.056)	1.35e-09	1.017	(0.934, 1.106)	0.70289	0.975	0.56751
HIF1_downstream_vascular_tone	1.508	(1.383, 1.644)	1.012	(0.999, 1.025)	0.07	0.993	(0.913, 1.080)	0.86963	0.981	0.66096
NFKB_pathway_downstream_survival	1.509	(1.384, 1.645)	1.043	(1.029, 1.056)	5.91e-10	1.026	(0.944, 1.115)	0.54773	0.984	0.71114
TNF_downstream_immune_signaling	1.508	(1.383, 1.644)	1.021	(1.008, 1.035)	0.0016	1.01	(0.929, 1.099)	0.81306	0.989	0.80294
HIF1_upstream_MTOR_HIF1a.translation	1.508	(1.383, 1.644)	1.015	(1.002, 1.028)	0.0275	1.006	(0.926, 1.093)	0.8878	0.991	0.84154
HIF1_upstream_HIF1a.degredation_ubiquitin	1.508	(1.383, 1.644)	1.002	(0.989, 1.015)	0.793	0.999	(0.918, 1.087)	0.97817	0.997	0.94639
HIF1_VEGF_shared_MAPK_genes	1.508	(1.384, 1.644)	1.019	(1.006, 1.032)	0.00496	1.02	(0.937, 1.110)	0.64477	1.001	0.97558
VEGF_downstream_proliferation	1.509	(1.384, 1.645)	1.043	(1.029, 1.056)	3.06e-10	1.045	(0.961, 1.136)	0.30105	1.002	0.95492
TNF_pathway_necroptosis	1.508	(1.383, 1.644)	1.004	(0.991, 1.018)	0.524	1.011	(0.930, 1.100)	0.7927	1.007	0.87259
HIF1_downstream_RBC	1.508	(1.383, 1.644)	1.005	(0.992, 1.018)	0.464	1.016	(0.935, 1.105)	0.70488	1.011	0.79365
VEGF_downstream_PGI2_production	1.507	(1.383, 1.643)	1.003	(0.990, 1.016)	0.67	1.049	(0.967, 1.138)	0.24935	1.046	0.28455
HIF1_upstream_GF_RTK_HIF1a.translation	1.506	(1.381, 1.642)	1.003	(0.989, 1.017)	0.701	1.05	(0.967, 1.139)	0.24457	1.047	0.27761
HIF1_glucose_promote_anaerobic	1.505	(1.380, 1.641)	1.003	(0.990, 1.016)	0.629	1.051	(0.965, 1.143)	0.25275	1.047	0.2906
HIF1_NFkB_upstream_genes	1.508	(1.383, 1.644)	1.035	(1.022, 1.048)	1.92e-07	1.093	(1.004, 1.190)	0.0397	1.056	0.21193
NFKB_pathway_downstream_inflammation	1.506	(1.381, 1.642)	1.013	(1.000, 1.026)	0.0561	1.074	(0.987, 1.167)	0.09689	1.06	0.17753
HIF1_upstream_IH_HIF1b_activation	1.506	(1.381, 1.642)	1.035	(1.022, 1.049)	2.24e-07	1.106	(1.017, 1.203)	0.01861	1.069	0.12494
HIF1_glucose_inhibit_citrate	1.5	(1.376, 1.636)	1.006	(0.993, 1.019)	0.394	1.112	(1.025, 1.205)	0.0105	1.105	0.01676

### Sheet: Table S4a, gene-level
	OSA		PS-PRS in OSA Controls			PS-PRS in OSA Cases			OSA x PS-PRS Interaction
	OR	CI	OR	CI	p-value	OR	CI	p-value	OR	p-value
MAPK14	1.501	(1.376, 1.637)	1.005	(0.992, 1.018)	0.463	0.854	(0.786, 0.927)	0.000173	0.849	0.000131
MAPK13	1.503	(1.379, 1.639)	1	(0.987, 1.013)	0.962	0.876	(0.806, 0.952)	0.001853	0.877	0.002151
MMP3	1.502	(1.378, 1.638)	1.006	(0.993, 1.019)	0.342	0.889	(0.815, 0.971)	0.008662	0.884	0.006227
PIK3R2	1.501	(1.377, 1.637)	1.01	(0.997, 1.023)	0.131	0.893	(0.819, 0.973)	0.009505	0.884	0.005271
PLA2G4E	1.505	(1.380, 1.641)	1.004	(0.991, 1.017)	0.514	0.888	(0.815, 0.968)	0.007147	0.884	0.005833
RELB	1.502	(1.378, 1.638)	1.015	(1.001, 1.028)	0.0289	0.914	(0.842, 0.992)	0.031596	0.901	0.013692
PIK3R3	1.504	(1.380, 1.640)	1.02	(1.007, 1.033)	0.00251	0.928	(0.843, 1.021)	0.126699	0.91	0.056269
ALDOA	1.503	(1.379, 1.639)	1.008	(0.995, 1.022)	0.216	0.918	(0.845, 0.997)	0.04225	0.91	0.027797
MAPK3	1.5	(1.376, 1.636)	0.995	(0.982, 1.009)	0.493	0.909	(0.837, 0.988)	0.02437	0.913	0.034256
MAP3K7	1.506	(1.382, 1.642)	1.01	(0.997, 1.023)	0.148	0.923	(0.849, 1.003)	0.059413	0.914	0.036962
ANGPT4	1.506	(1.381, 1.642)	1.004	(0.990, 1.017)	0.598	0.92	(0.847, 0.998)	0.045057	0.916	0.039023
TNFSF11	1.505	(1.381, 1.641)	0.994	(0.981, 1.007)	0.362	0.91	(0.837, 0.990)	0.028332	0.916	0.042552
IRF1	1.505	(1.381, 1.641)	1.026	(1.013, 1.040)	9.5e-05	0.944	(0.869, 1.025)	0.170901	0.919	0.049894
RPS6KA4	1.507	(1.382, 1.643)	0.999	(0.986, 1.013)	0.916	0.92	(0.849, 0.996)	0.040064	0.92	0.044517
AKT2	1.51	(1.385, 1.646)	1.006	(0.993, 1.020)	0.354	0.927	(0.852, 1.009)	0.078357	0.921	0.059848
MAPKAPK3	1.511	(1.386, 1.647)	1.012	(0.999, 1.025)	0.0784	0.931	(0.855, 1.014)	0.103003	0.921	0.060364
VEGFA	1.507	(1.383, 1.643)	1.018	(1.005, 1.031)	0.00736	0.941	(0.866, 1.022)	0.149529	0.924	0.065226
TIRAP	1.506	(1.381, 1.641)	1.011	(0.998, 1.024)	0.0896	0.939	(0.863, 1.021)	0.141956	0.928	0.08754
BCL3	1.506	(1.381, 1.642)	0.994	(0.981, 1.007)	0.333	0.924	(0.845, 1.012)	0.087051	0.93	0.120132
CXCL10	1.507	(1.382, 1.643)	1.004	(0.991, 1.018)	0.504	0.934	(0.856, 1.019)	0.123774	0.93	0.104906
JAG1	1.509	(1.384, 1.645)	1.008	(0.995, 1.022)	0.202	0.938	(0.861, 1.021)	0.139185	0.93	0.098178
MALT1	1.507	(1.383, 1.643)	0.999	(0.986, 1.012)	0.851	0.929	(0.854, 1.010)	0.085478	0.93	0.094796
CHUK	1.505	(1.381, 1.641)	1.006	(0.993, 1.019)	0.382	0.936	(0.859, 1.020)	0.131407	0.931	0.104665
PLCG1	1.508	(1.383, 1.644)	1.023	(1.010, 1.037)	0.000425	0.954	(0.877, 1.038)	0.271022	0.932	0.105548
NFKB1	1.506	(1.381, 1.641)	1.006	(0.993, 1.019)	0.405	0.938	(0.862, 1.019)	0.130434	0.932	0.104752
FLT1	1.506	(1.382, 1.642)	1.03	(1.017, 1.043)	7.73e-06	0.961	(0.882, 1.046)	0.356131	0.933	0.11395
EGLN3	1.507	(1.382, 1.643)	1.003	(0.990, 1.016)	0.676	0.935	(0.859, 1.018)	0.123011	0.933	0.111918
PIK3R1	1.508	(1.384, 1.644)	1.004	(0.991, 1.017)	0.57	0.941	(0.866, 1.022)	0.148879	0.937	0.129731
BCL10	1.505	(1.380, 1.641)	0.991	(0.978, 1.004)	0.168	0.93	(0.855, 1.012)	0.090459	0.938	0.143357
IFNGR2	1.508	(1.383, 1.644)	0.999	(0.986, 1.012)	0.898	0.937	(0.860, 1.020)	0.134522	0.938	0.14412
TICAM1	1.505	(1.380, 1.641)	1.008	(0.995, 1.021)	0.234	0.945	(0.869, 1.028)	0.189302	0.938	0.139251
FADD	1.507	(1.382, 1.643)	1.008	(0.995, 1.021)	0.242	0.947	(0.871, 1.029)	0.199658	0.94	0.147694
CD14	1.506	(1.381, 1.642)	1.008	(0.995, 1.021)	0.251	0.948	(0.875, 1.028)	0.194966	0.941	0.143174
CASP9	1.507	(1.383, 1.643)	1.004	(0.991, 1.017)	0.537	0.946	(0.870, 1.028)	0.189707	0.942	0.164059
EGFR	1.507	(1.383, 1.643)	0.998	(0.985, 1.011)	0.798	0.94	(0.865, 1.021)	0.143179	0.942	0.159494
SERPINE1	1.504	(1.380, 1.640)	1.009	(0.996, 1.023)	0.161	0.953	(0.878, 1.034)	0.246282	0.944	0.171875
ELOB	1.509	(1.384, 1.645)	1.007	(0.994, 1.020)	0.308	0.954	(0.876, 1.038)	0.274404	0.947	0.216906
MTOR	1.506	(1.381, 1.642)	1.01	(0.997, 1.023)	0.15	0.957	(0.881, 1.040)	0.30385	0.948	0.214969
CFLAR	1.507	(1.382, 1.643)	1.014	(1.001, 1.027)	0.0391	0.963	(0.887, 1.047)	0.380168	0.95	0.234167
NOS3	1.506	(1.381, 1.642)	1.012	(0.999, 1.025)	0.0662	0.962	(0.882, 1.048)	0.373165	0.95	0.248882
UBE2I	1.509	(1.384, 1.645)	0.994	(0.981, 1.007)	0.34	0.945	(0.869, 1.029)	0.192019	0.951	0.252228
IGF1	1.504	(1.380, 1.640)	1.002	(0.989, 1.015)	0.738	0.954	(0.863, 1.056)	0.364114	0.952	0.345692
IFNB1	1.506	(1.382, 1.642)	1.009	(0.996, 1.022)	0.19	0.961	(0.883, 1.045)	0.351724	0.953	0.262771
PLCG2	1.509	(1.384, 1.645)	1.041	(1.028, 1.055)	1.08e-09	0.993	(0.912, 1.081)	0.866387	0.954	0.278084
PLA2G4D	1.509	(1.384, 1.645)	1.002	(0.989, 1.015)	0.75	0.957	(0.880, 1.039)	0.294119	0.954	0.277481
TRIM25	1.506	(1.381, 1.642)	0.993	(0.980, 1.006)	0.274	0.948	(0.871, 1.033)	0.224571	0.955	0.30032
CSNK2A3	1.507	(1.383, 1.643)	1.007	(0.994, 1.020)	0.3	0.963	(0.885, 1.047)	0.376484	0.956	0.301734
MAPK8	1.508	(1.383, 1.644)	1.02	(1.006, 1.033)	0.0036	0.975	(0.896, 1.061)	0.559089	0.956	0.306003
NRAS	1.507	(1.382, 1.643)	0.991	(0.978, 1.004)	0.157	0.947	(0.871, 1.029)	0.197713	0.956	0.291572
CREB3L2	1.508	(1.383, 1.644)	1.014	(1.001, 1.028)	0.0391	0.972	(0.894, 1.057)	0.503494	0.958	0.323342
EGLN1	1.507	(1.382, 1.643)	1.005	(0.991, 1.018)	0.523	0.963	(0.886, 1.046)	0.369095	0.958	0.321081
PLA2G4F	1.509	(1.384, 1.645)	1.007	(0.994, 1.020)	0.296	0.964	(0.887, 1.049)	0.396939	0.958	0.318021
TAB2	1.508	(1.383, 1.644)	1.022	(1.009, 1.035)	0.00116	0.981	(0.903, 1.067)	0.656466	0.96	0.345413
TNFRSF11A	1.506	(1.381, 1.642)	0.992	(0.979, 1.005)	0.206	0.952	(0.877, 1.034)	0.247399	0.96	0.34448
CCL13	1.508	(1.383, 1.644)	0.997	(0.984, 1.010)	0.653	0.958	(0.881, 1.041)	0.312261	0.961	0.352275
TICAM2	1.506	(1.382, 1.642)	0.995	(0.982, 1.008)	0.431	0.956	(0.878, 1.042)	0.308169	0.961	0.37364
LYN	1.507	(1.382, 1.643)	0.998	(0.985, 1.011)	0.771	0.961	(0.883, 1.047)	0.366042	0.963	0.395395
IL1R1	1.507	(1.383, 1.643)	1.012	(0.999, 1.025)	0.0736	0.975	(0.895, 1.062)	0.563491	0.964	0.400492
PPP3R1	1.507	(1.382, 1.643)	0.993	(0.980, 1.006)	0.273	0.958	(0.881, 1.041)	0.306903	0.964	0.400297
ANGPT1	1.507	(1.382, 1.643)	1	(0.987, 1.013)	0.961	0.965	(0.888, 1.049)	0.405381	0.965	0.406746
CAMK2D	1.507	(1.383, 1.643)	1.008	(0.995, 1.021)	0.246	0.973	(0.893, 1.059)	0.522962	0.965	0.419515
MAP2K3	1.509	(1.385, 1.646)	1.004	(0.991, 1.017)	0.535	0.969	(0.891, 1.053)	0.452428	0.965	0.402121
TRAF1	1.508	(1.383, 1.644)	1.023	(1.010, 1.037)	0.000588	0.988	(0.910, 1.073)	0.780549	0.966	0.414659
SELE	1.507	(1.382, 1.643)	0.993	(0.980, 1.006)	0.295	0.959	(0.883, 1.042)	0.326428	0.966	0.419524
PRKCA	1.509	(1.384, 1.645)	1.01	(0.997, 1.024)	0.125	0.977	(0.898, 1.062)	0.577524	0.967	0.431322
CASP7	1.508	(1.383, 1.644)	1.005	(0.992, 1.018)	0.466	0.973	(0.894, 1.059)	0.523968	0.968	0.458803
ITCH	1.508	(1.383, 1.644)	1.019	(1.006, 1.032)	0.00356	0.987	(0.909, 1.072)	0.751343	0.968	0.448889
PGAM5	1.507	(1.382, 1.643)	1.005	(0.992, 1.018)	0.474	0.973	(0.893, 1.059)	0.521427	0.968	0.458366
EDN1	1.508	(1.384, 1.644)	1.02	(1.007, 1.033)	0.00321	0.988	(0.908, 1.075)	0.782785	0.969	0.469436
MKNK1	1.507	(1.383, 1.643)	1.013	(1.000, 1.026)	0.056	0.982	(0.902, 1.068)	0.667149	0.969	0.472604
CYLD	1.508	(1.383, 1.644)	0.996	(0.983, 1.009)	0.511	0.966	(0.888, 1.051)	0.423415	0.97	0.488976
CDKN1A	1.508	(1.383, 1.644)	1.022	(1.009, 1.035)	0.00124	0.991	(0.912, 1.076)	0.831403	0.97	0.474519
IL18R1	1.507	(1.382, 1.643)	1.009	(0.997, 1.023)	0.152	0.979	(0.900, 1.065)	0.621778	0.97	0.481221
KDR	1.507	(1.382, 1.643)	1.002	(0.989, 1.015)	0.756	0.972	(0.894, 1.057)	0.508862	0.97	0.483085
VHL	1.509	(1.384, 1.645)	0.999	(0.986, 1.013)	0.917	0.969	(0.890, 1.056)	0.473916	0.97	0.48886
CASP8	1.508	(1.383, 1.644)	1.01	(0.997, 1.023)	0.124	0.983	(0.904, 1.068)	0.680676	0.973	0.520618
CD40	1.508	(1.383, 1.644)	1.015	(1.002, 1.028)	0.0268	0.988	(0.909, 1.073)	0.769671	0.973	0.526397
CDC42	1.507	(1.383, 1.643)	1.012	(0.999, 1.025)	0.0703	0.985	(0.906, 1.071)	0.727721	0.973	0.53309
CEBPB	1.509	(1.384, 1.645)	1.006	(0.993, 1.020)	0.335	0.979	(0.901, 1.064)	0.619543	0.973	0.522482
ENO1	1.508	(1.383, 1.644)	1.008	(0.995, 1.022)	0.206	0.981	(0.902, 1.067)	0.655187	0.973	0.525933
CREB3	1.508	(1.383, 1.644)	1.024	(1.011, 1.038)	0.000296	0.997	(0.917, 1.083)	0.936044	0.973	0.526337
HIF1A	1.508	(1.383, 1.644)	1.005	(0.992, 1.018)	0.459	0.978	(0.899, 1.063)	0.594658	0.973	0.521439
KRAS	1.508	(1.383, 1.644)	1.01	(0.997, 1.023)	0.124	0.983	(0.906, 1.066)	0.673593	0.973	0.513764
MAPK12	1.507	(1.382, 1.643)	1.005	(0.991, 1.018)	0.51	0.977	(0.895, 1.066)	0.599928	0.973	0.535231
CXCL1	1.508	(1.383, 1.644)	1.011	(0.998, 1.024)	0.109	0.985	(0.905, 1.073)	0.734272	0.975	0.56622
IL15	1.508	(1.383, 1.644)	1.009	(0.996, 1.022)	0.178	0.983	(0.904, 1.069)	0.694859	0.975	0.552739
TRAF3	1.508	(1.383, 1.644)	1.019	(1.006, 1.032)	0.00529	0.994	(0.915, 1.081)	0.896104	0.976	0.572017
CX3CL1	1.508	(1.384, 1.644)	1.023	(1.010, 1.037)	0.000607	0.999	(0.918, 1.086)	0.975214	0.976	0.574752
MAPKAPK2	1.508	(1.383, 1.644)	1.007	(0.994, 1.021)	0.282	0.984	(0.906, 1.067)	0.690515	0.976	0.573145
CSNK2A1	1.508	(1.383, 1.644)	1.003	(0.990, 1.016)	0.652	0.98	(0.899, 1.068)	0.641637	0.977	0.597963
IL1B	1.508	(1.383, 1.644)	1.028	(1.015, 1.041)	3.85e-05	1.005	(0.922, 1.095)	0.914462	0.977	0.605284
MAP3K14	1.508	(1.383, 1.644)	0.998	(0.985, 1.011)	0.787	0.975	(0.897, 1.061)	0.558992	0.977	0.591788
IFNGR1	1.507	(1.382, 1.643)	0.995	(0.982, 1.008)	0.456	0.973	(0.895, 1.059)	0.530165	0.978	0.612482
RELA	1.508	(1.384, 1.644)	1.025	(1.012, 1.039)	0.00022	1.003	(0.923, 1.089)	0.950469	0.978	0.603897
MAPK9	1.508	(1.384, 1.644)	1.006	(0.993, 1.019)	0.373	0.984	(0.906, 1.068)	0.691785	0.978	0.595916
TEK	1.508	(1.383, 1.644)	1.001	(0.988, 1.014)	0.866	0.979	(0.900, 1.065)	0.623925	0.978	0.609819
BAG4	1.509	(1.384, 1.645)	1.01	(0.996, 1.024)	0.149	0.989	(0.909, 1.075)	0.7891	0.979	0.622264
CCL4	1.508	(1.383, 1.643)	0.994	(0.981, 1.007)	0.365	0.975	(0.897, 1.059)	0.54257	0.98	0.644045
HSPB1	1.507	(1.382, 1.643)	1.002	(0.989, 1.015)	0.816	0.982	(0.906, 1.065)	0.662583	0.981	0.639942
CREB5	1.507	(1.383, 1.643)	0.994	(0.981, 1.007)	0.343	0.976	(0.897, 1.062)	0.572257	0.982	0.679171
IL6	1.507	(1.383, 1.643)	1.002	(0.989, 1.016)	0.744	0.984	(0.908, 1.066)	0.696825	0.982	0.66029
RPS6KB2	1.507	(1.383, 1.643)	1.008	(0.995, 1.021)	0.243	0.989	(0.908, 1.078)	0.805972	0.982	0.676478
ATF6B	1.509	(1.384, 1.646)	1.028	(1.015, 1.042)	2.54e-05	1.011	(0.928, 1.101)	0.808703	0.983	0.691939
STAT3	1.508	(1.384, 1.644)	1.029	(1.016, 1.043)	1.66e-05	1.012	(0.930, 1.102)	0.777656	0.984	0.706715
PLAU	1.508	(1.383, 1.644)	1.007	(0.993, 1.020)	0.332	0.99	(0.910, 1.077)	0.82079	0.984	0.708789
TRAF6	1.508	(1.383, 1.644)	0.994	(0.982, 1.007)	0.398	0.978	(0.900, 1.064)	0.604619	0.984	0.70231
CAMK2G	1.508	(1.383, 1.644)	1.008	(0.995, 1.022)	0.218	0.993	(0.913, 1.080)	0.867666	0.985	0.723086
CARD11	1.508	(1.383, 1.644)	0.999	(0.986, 1.013)	0.928	0.984	(0.907, 1.069)	0.704502	0.985	0.718617
CASP10	1.508	(1.383, 1.644)	1.009	(0.996, 1.022)	0.18	0.994	(0.916, 1.080)	0.889373	0.985	0.729983
MAPK11	1.507	(1.383, 1.643)	1.007	(0.993, 1.021)	0.303	0.992	(0.909, 1.082)	0.852727	0.985	0.729964
MYD88	1.507	(1.382, 1.643)	1.002	(0.989, 1.015)	0.744	0.987	(0.908, 1.074)	0.76635	0.985	0.731254
BLNK	1.508	(1.383, 1.644)	1	(0.986, 1.014)	0.987	0.986	(0.905, 1.073)	0.74208	0.986	0.746753
HK2	1.508	(1.383, 1.644)	0.99	(0.977, 1.003)	0.144	0.976	(0.897, 1.062)	0.575936	0.986	0.748991
LTBR	1.508	(1.383, 1.644)	1.001	(0.987, 1.015)	0.863	0.987	(0.908, 1.074)	0.767755	0.986	0.748538
BCL2	1.508	(1.384, 1.644)	1.035	(1.021, 1.049)	4.53e-07	1.021	(0.938, 1.110)	0.635969	0.986	0.744306
ENO2	1.508	(1.383, 1.644)	1.013	(1.000, 1.027)	0.0478	1	(0.919, 1.088)	0.995959	0.987	0.758328
SH2D2A	1.508	(1.383, 1.644)	1.007	(0.994, 1.020)	0.309	0.994	(0.912, 1.082)	0.882958	0.987	0.76503
ATF2	1.508	(1.383, 1.644)	0.992	(0.980, 1.005)	0.254	0.98	(0.903, 1.064)	0.63739	0.988	0.773927
PXN	1.508	(1.383, 1.644)	0.997	(0.984, 1.010)	0.601	0.986	(0.905, 1.073)	0.742787	0.989	0.806252
TNFAIP3	1.507	(1.383, 1.643)	0.988	(0.976, 1.001)	0.081	0.977	(0.896, 1.066)	0.60476	0.989	0.80076
JUN	1.508	(1.383, 1.644)	1.014	(1.001, 1.027)	0.0369	1.004	(0.923, 1.091)	0.928865	0.99	0.816839
RPS6KB1	1.507	(1.382, 1.643)	0.988	(0.975, 1.001)	0.0805	0.979	(0.899, 1.065)	0.61676	0.99	0.82021
CARD10	1.508	(1.383, 1.644)	1.008	(0.995, 1.022)	0.229	1	(0.919, 1.088)	0.995825	0.991	0.844444
CCL20	1.508	(1.383, 1.644)	0.994	(0.982, 1.008)	0.403	0.986	(0.905, 1.073)	0.737101	0.991	0.83743
PRKCQ	1.508	(1.383, 1.644)	1.005	(0.992, 1.018)	0.422	0.996	(0.916, 1.083)	0.927236	0.991	0.831658
TNFSF13B	1.508	(1.383, 1.644)	0.994	(0.981, 1.007)	0.333	0.985	(0.907, 1.069)	0.713124	0.991	0.832873
PIK3CB	1.509	(1.384, 1.645)	1.023	(1.010, 1.037)	0.00051	1.015	(0.933, 1.104)	0.721839	0.992	0.858278
NOS2	1.508	(1.383, 1.644)	1.002	(0.989, 1.015)	0.788	0.993	(0.914, 1.080)	0.877154	0.992	0.845981
PIK3CA	1.508	(1.383, 1.644)	0.999	(0.986, 1.013)	0.929	0.991	(0.911, 1.078)	0.832689	0.992	0.845314
ATM	1.508	(1.383, 1.644)	1.001	(0.988, 1.014)	0.913	0.994	(0.914, 1.082)	0.894402	0.994	0.882439
MAP3K5	1.507	(1.383, 1.643)	0.994	(0.982, 1.007)	0.4	0.988	(0.908, 1.075)	0.779794	0.994	0.882055
TFRC	1.508	(1.383, 1.644)	0.995	(0.982, 1.008)	0.431	0.989	(0.909, 1.076)	0.801503	0.994	0.897279
BCL2L1	1.508	(1.383, 1.644)	1.012	(0.998, 1.026)	0.095	1.006	(0.926, 1.093)	0.881715	0.995	0.901017
TNFRSF1A	1.508	(1.383, 1.644)	1.014	(1.000, 1.027)	0.0432	1.008	(0.927, 1.097)	0.84632	0.995	0.904613
DNM1L	1.508	(1.383, 1.644)	1.006	(0.993, 1.019)	0.381	1.001	(0.922, 1.088)	0.975282	0.996	0.916872
AKT1	1.507	(1.383, 1.643)	1.021	(1.008, 1.034)	0.0016	1.017	(0.936, 1.105)	0.692699	0.996	0.924209
MMP9	1.508	(1.383, 1.644)	1.002	(0.989, 1.015)	0.745	0.998	(0.918, 1.084)	0.956983	0.996	0.917651
TNFRSF1B	1.508	(1.383, 1.644)	1.014	(1.001, 1.027)	0.0353	1.01	(0.928, 1.098)	0.824352	0.996	0.918176
CCL2	1.508	(1.383, 1.644)	0.996	(0.983, 1.009)	0.529	0.993	(0.914, 1.079)	0.872146	0.997	0.95175
MMP14	1.509	(1.385, 1.646)	1.026	(1.013, 1.039)	0.000124	1.023	(0.941, 1.113)	0.595775	0.997	0.950961
EGF	1.508	(1.383, 1.644)	0.999	(0.986, 1.012)	0.877	0.997	(0.917, 1.084)	0.946129	0.998	0.966114
FAS	1.508	(1.383, 1.644)	1.002	(0.989, 1.016)	0.721	1	(0.921, 1.087)	0.998311	0.998	0.957345
RBX1	1.507	(1.383, 1.643)	0.979	(0.966, 0.992)	0.00156	0.977	(0.899, 1.063)	0.591924	0.998	0.971031
RAC2	1.508	(1.383, 1.644)	1.005	(0.992, 1.018)	0.483	1.003	(0.921, 1.091)	0.951749	0.998	0.961536
LCK	1.508	(1.383, 1.644)	1.009	(0.996, 1.022)	0.185	1.011	(0.929, 1.100)	0.801652	1.002	0.963283
EIF4EBP1	1.508	(1.383, 1.644)	0.992	(0.980, 1.005)	0.243	0.996	(0.916, 1.085)	0.934824	1.004	0.92391
HK1	1.508	(1.383, 1.644)	1.002	(0.989, 1.016)	0.718	1.006	(0.927, 1.093)	0.877885	1.004	0.924094
PDK1	1.508	(1.383, 1.644)	1	(0.987, 1.013)	0.992	1.004	(0.923, 1.092)	0.923054	1.004	0.925141
SYK	1.508	(1.383, 1.644)	1.001	(0.988, 1.014)	0.927	1.004	(0.925, 1.091)	0.919512	1.004	0.931656
JMJD7_PLA2G4B	1.508	(1.383, 1.644)	1.009	(0.996, 1.022)	0.184	1.014	(0.934, 1.101)	0.738303	1.005	0.902144
NFKBIA	1.507	(1.383, 1.643)	1.005	(0.992, 1.018)	0.469	1.01	(0.927, 1.100)	0.827989	1.005	0.915737
SLC2A1	1.508	(1.383, 1.644)	0.993	(0.980, 1.006)	0.283	0.998	(0.918, 1.085)	0.95873	1.005	0.909219
BIRC2	1.508	(1.383, 1.644)	1.009	(0.996, 1.023)	0.165	1.015	(0.934, 1.104)	0.724896	1.006	0.893216
EPO	1.508	(1.383, 1.644)	1.007	(0.994, 1.020)	0.297	1.012	(0.930, 1.102)	0.773478	1.006	0.899527
MLKL	1.508	(1.383, 1.644)	1.002	(0.989, 1.015)	0.793	1.008	(0.926, 1.096)	0.860423	1.006	0.893749
RAF1	1.507	(1.382, 1.643)	1.014	(1.001, 1.027)	0.0414	1.02	(0.938, 1.110)	0.64114	1.006	0.884027
RPS6	1.507	(1.382, 1.643)	1.014	(1.001, 1.027)	0.0357	1.02	(0.940, 1.106)	0.641715	1.006	0.894572
SOCS3	1.508	(1.383, 1.644)	0.992	(0.979, 1.005)	0.243	0.998	(0.918, 1.085)	0.963298	1.006	0.892628
INSR	1.507	(1.383, 1.643)	1.016	(1.003, 1.029)	0.0185	1.023	(0.940, 1.113)	0.596174	1.007	0.869781
LAT	1.507	(1.383, 1.643)	0.985	(0.973, 0.998)	0.0276	0.993	(0.913, 1.079)	0.861881	1.007	0.867756
CSNK2B	1.51	(1.385, 1.646)	1.02	(1.007, 1.034)	0.0026	1.027	(0.945, 1.116)	0.53163	1.007	0.879337
IKBKB	1.508	(1.383, 1.644)	1.014	(1.001, 1.027)	0.0293	1.022	(0.942, 1.109)	0.595801	1.008	0.849965
LTA	1.508	(1.383, 1.644)	1.002	(0.989, 1.015)	0.787	1.01	(0.931, 1.094)	0.815835	1.008	0.851666
TNF	1.508	(1.383, 1.644)	1.013	(1.000, 1.027)	0.0459	1.022	(0.941, 1.110)	0.607371	1.009	0.842826
CCL5	1.508	(1.383, 1.644)	1.001	(0.988, 1.014)	0.841	1.013	(0.929, 1.104)	0.774413	1.011	0.799695
HKDC1	1.508	(1.383, 1.644)	1.005	(0.992, 1.018)	0.47	1.016	(0.932, 1.107)	0.720281	1.011	0.80595
SRC	1.508	(1.383, 1.644)	0.993	(0.980, 1.006)	0.28	1.004	(0.923, 1.092)	0.923868	1.011	0.795343
NOD2	1.508	(1.383, 1.644)	0.998	(0.985, 1.011)	0.713	1.01	(0.928, 1.099)	0.820701	1.012	0.779399
INS	1.508	(1.384, 1.644)	1.001	(0.988, 1.014)	0.89	1.015	(0.932, 1.105)	0.736788	1.014	0.755543
LTB	1.507	(1.383, 1.643)	1.001	(0.988, 1.014)	0.927	1.015	(0.931, 1.106)	0.736597	1.014	0.74969
MAP2K6	1.507	(1.382, 1.643)	1.013	(1.000, 1.026)	0.0473	1.028	(0.946, 1.116)	0.521379	1.014	0.74267
PPP3R2	1.508	(1.383, 1.644)	1.001	(0.988, 1.014)	0.94	1.014	(0.932, 1.104)	0.743895	1.014	0.755415
CREB3L1	1.508	(1.384, 1.644)	1.007	(0.994, 1.020)	0.267	1.022	(0.940, 1.111)	0.607169	1.015	0.73473
CSF2	1.508	(1.383, 1.644)	0.99	(0.977, 1.003)	0.143	1.005	(0.927, 1.090)	0.900535	1.015	0.719514
ERC1	1.506	(1.381, 1.642)	1.023	(1.010, 1.037)	0.000425	1.039	(0.959, 1.126)	0.351596	1.015	0.716889
CAMK2A	1.508	(1.383, 1.644)	1.012	(0.999, 1.025)	0.0693	1.029	(0.944, 1.120)	0.519048	1.016	0.715154
EDAR	1.508	(1.383, 1.644)	0.991	(0.978, 1.004)	0.181	1.006	(0.927, 1.093)	0.878007	1.016	0.714136
ELOC	1.508	(1.383, 1.644)	1.013	(1.000, 1.026)	0.0568	1.029	(0.947, 1.119)	0.502856	1.016	0.710677
LY96	1.507	(1.383, 1.643)	1.017	(1.004, 1.031)	0.00982	1.033	(0.950, 1.124)	0.445249	1.016	0.717646
VCAM1	1.508	(1.383, 1.644)	1.007	(0.994, 1.020)	0.279	1.024	(0.944, 1.110)	0.570722	1.016	0.696839
EGLN2	1.508	(1.383, 1.644)	1.009	(0.996, 1.022)	0.194	1.026	(0.943, 1.116)	0.552661	1.017	0.697849
PIK3CD	1.508	(1.383, 1.644)	0.994	(0.980, 1.007)	0.358	1.011	(0.930, 1.099)	0.805626	1.017	0.69619
CASP3	1.507	(1.383, 1.643)	0.996	(0.983, 1.009)	0.553	1.014	(0.933, 1.102)	0.749602	1.018	0.684184
CREB3L3	1.508	(1.383, 1.644)	1.003	(0.990, 1.016)	0.647	1.022	(0.939, 1.111)	0.617927	1.018	0.672373
EIF4E1B	1.508	(1.383, 1.643)	0.998	(0.986, 1.012)	0.816	1.016	(0.935, 1.105)	0.700707	1.018	0.67754
EIF4E2	1.508	(1.383, 1.644)	0.998	(0.985, 1.011)	0.741	1.016	(0.935, 1.103)	0.714515	1.018	0.679958
BIRC3	1.508	(1.383, 1.644)	1.005	(0.992, 1.019)	0.413	1.024	(0.941, 1.115)	0.577353	1.019	0.669271
NPPA	1.509	(1.384, 1.645)	1.017	(1.004, 1.031)	0.0106	1.037	(0.954, 1.126)	0.394626	1.019	0.659729
PTK2	1.508	(1.383, 1.644)	0.988	(0.975, 1.001)	0.0633	1.006	(0.926, 1.094)	0.880193	1.019	0.662019
SHC2	1.508	(1.383, 1.644)	1.008	(0.995, 1.021)	0.254	1.026	(0.946, 1.113)	0.529504	1.019	0.659039
TNFSF14	1.509	(1.384, 1.645)	1.017	(1.004, 1.031)	0.011	1.036	(0.951, 1.128)	0.41611	1.019	0.67569
PRKCG	1.508	(1.383, 1.644)	1.014	(0.999, 1.029)	0.0597	1.034	(0.951, 1.125)	0.427233	1.02	0.645937
ENO4	1.508	(1.384, 1.644)	0.997	(0.984, 1.010)	0.623	1.018	(0.937, 1.106)	0.671269	1.021	0.620174
LBP	1.507	(1.383, 1.643)	0.992	(0.979, 1.006)	0.27	1.013	(0.935, 1.097)	0.756724	1.021	0.623584
TRADD	1.507	(1.382, 1.643)	1.003	(0.990, 1.017)	0.618	1.025	(0.939, 1.117)	0.583309	1.021	0.639583
TRAF2	1.508	(1.384, 1.644)	1.002	(0.989, 1.015)	0.803	1.024	(0.941, 1.113)	0.58466	1.022	0.615456
CAMK2B	1.509	(1.384, 1.645)	1.01	(0.997, 1.023)	0.153	1.032	(0.948, 1.124)	0.462429	1.023	0.609714
CUL2	1.508	(1.383, 1.644)	0.997	(0.984, 1.011)	0.697	1.02	(0.939, 1.109)	0.637435	1.023	0.59886
RIPK3	1.508	(1.384, 1.645)	0.995	(0.982, 1.008)	0.433	1.017	(0.934, 1.108)	0.694382	1.023	0.612305
TAB1	1.507	(1.383, 1.643)	0.995	(0.982, 1.008)	0.455	1.018	(0.937, 1.105)	0.678352	1.023	0.599033
RIPK1	1.508	(1.383, 1.644)	0.997	(0.982, 1.013)	0.725	1.021	(0.936, 1.113)	0.636606	1.024	0.59648
TF	1.507	(1.382, 1.643)	1.014	(1.001, 1.027)	0.0369	1.039	(0.959, 1.126)	0.352054	1.025	0.555497
CSNK2A2	1.507	(1.382, 1.643)	1.006	(0.992, 1.019)	0.407	1.031	(0.947, 1.123)	0.475466	1.026	0.562383
HK3	1.507	(1.383, 1.643)	1.013	(1.000, 1.026)	0.048	1.04	(0.957, 1.130)	0.356153	1.026	0.544091
CXCL12	1.507	(1.382, 1.643)	1.032	(1.018, 1.045)	2.41e-06	1.058	(0.973, 1.150)	0.184371	1.026	0.558487
PPP3CB	1.508	(1.384, 1.644)	1.005	(0.992, 1.018)	0.496	1.031	(0.948, 1.121)	0.478175	1.026	0.550937
PFKFB3	1.507	(1.382, 1.643)	0.997	(0.984, 1.010)	0.646	1.024	(0.942, 1.113)	0.581838	1.027	0.538028
RAC3	1.507	(1.383, 1.643)	0.994	(0.981, 1.007)	0.387	1.021	(0.940, 1.110)	0.618046	1.027	0.531064
ANGPT2	1.506	(1.381, 1.642)	1.009	(0.996, 1.022)	0.191	1.037	(0.953, 1.129)	0.3944	1.028	0.521625
CXCL5	1.508	(1.384, 1.644)	0.999	(0.986, 1.012)	0.918	1.027	(0.944, 1.117)	0.532569	1.028	0.526903
DAB2IP	1.504	(1.379, 1.640)	1.022	(1.009, 1.036)	0.00076	1.051	(0.969, 1.141)	0.230305	1.028	0.508939
ATF4	1.507	(1.382, 1.643)	1	(0.987, 1.013)	0.947	1.028	(0.947, 1.117)	0.511227	1.029	0.509654
PPP3CA	1.507	(1.382, 1.643)	1	(0.986, 1.013)	0.945	1.031	(0.949, 1.120)	0.468746	1.031	0.467399
SPHK2	1.508	(1.383, 1.644)	1.007	(0.994, 1.020)	0.298	1.038	(0.955, 1.130)	0.378885	1.031	0.478454
CDKN1B	1.505	(1.381, 1.641)	1.008	(0.995, 1.021)	0.218	1.041	(0.953, 1.137)	0.375438	1.032	0.486106
ERBB2	1.507	(1.383, 1.643)	1.014	(1.001, 1.027)	0.0409	1.046	(0.962, 1.138)	0.288729	1.032	0.464077
MAP3K8	1.508	(1.383, 1.644)	1.002	(0.989, 1.015)	0.773	1.034	(0.952, 1.122)	0.429075	1.032	0.461501
PIDD1	1.508	(1.383, 1.644)	1.011	(0.998, 1.024)	0.112	1.043	(0.960, 1.134)	0.31779	1.032	0.458879
MKNK2	1.505	(1.380, 1.641)	1.023	(1.010, 1.036)	0.000599	1.057	(0.974, 1.146)	0.183429	1.033	0.440809
PLA2G4C	1.507	(1.383, 1.643)	0.991	(0.979, 1.004)	0.186	1.026	(0.944, 1.114)	0.549461	1.035	0.426333
ENO3	1.505	(1.380, 1.640)	1.004	(0.991, 1.018)	0.505	1.041	(0.960, 1.127)	0.331068	1.036	0.393956
EP300	1.509	(1.384, 1.645)	0.997	(0.984, 1.010)	0.646	1.033	(0.951, 1.123)	0.438924	1.036	0.403349
PTGS2	1.509	(1.384, 1.645)	1.016	(1.003, 1.029)	0.0172	1.052	(0.970, 1.141)	0.22023	1.036	0.399907
HRAS	1.509	(1.384, 1.645)	1.006	(0.993, 1.019)	0.36	1.043	(0.960, 1.134)	0.320788	1.037	0.40078
GAPDH	1.507	(1.382, 1.643)	0.991	(0.979, 1.004)	0.189	1.03	(0.948, 1.120)	0.483187	1.039	0.37034
IRAK4	1.507	(1.383, 1.643)	1.009	(0.996, 1.022)	0.177	1.048	(0.965, 1.138)	0.262682	1.039	0.370143
MAP2K2	1.508	(1.383, 1.644)	0.999	(0.986, 1.012)	0.821	1.037	(0.953, 1.128)	0.394469	1.039	0.380967
ICAM1	1.505	(1.381, 1.641)	1.02	(1.007, 1.033)	0.00289	1.06	(0.975, 1.153)	0.172545	1.039	0.373068
MAPK10	1.508	(1.383, 1.644)	0.993	(0.980, 1.006)	0.299	1.032	(0.950, 1.121)	0.451529	1.04	0.364326
AKT3	1.506	(1.381, 1.642)	0.992	(0.980, 1.005)	0.253	1.034	(0.952, 1.124)	0.424978	1.042	0.334799
CREB1	1.505	(1.380, 1.641)	1.002	(0.989, 1.015)	0.818	1.043	(0.960, 1.134)	0.321943	1.042	0.345313
ZAP70	1.509	(1.384, 1.645)	0.989	(0.975, 1.002)	0.0882	1.03	(0.947, 1.119)	0.491926	1.042	0.342265
DDX58	1.508	(1.383, 1.644)	0.996	(0.983, 1.009)	0.519	1.039	(0.955, 1.130)	0.369192	1.044	0.324285
TNFRSF13C	1.509	(1.385, 1.646)	1.008	(0.995, 1.021)	0.25	1.053	(0.969, 1.144)	0.226511	1.045	0.309118
TLR4	1.506	(1.382, 1.642)	1.004	(0.991, 1.017)	0.589	1.049	(0.965, 1.141)	0.259265	1.046	0.301901
MAP2K7	1.507	(1.382, 1.643)	0.986	(0.973, 0.999)	0.041	1.034	(0.954, 1.120)	0.418372	1.048	0.256798
PRKCB	1.507	(1.382, 1.643)	0.995	(0.982, 1.008)	0.456	1.042	(0.954, 1.139)	0.359345	1.048	0.310341
EIF4E	1.507	(1.382, 1.643)	0.998	(0.985, 1.011)	0.761	1.047	(0.964, 1.137)	0.272265	1.049	0.257624
JUNB	1.506	(1.381, 1.642)	1.01	(0.996, 1.024)	0.168	1.06	(0.971, 1.156)	0.194199	1.049	0.286988
PLA2G4A	1.509	(1.384, 1.645)	1.002	(0.990, 1.016)	0.71	1.052	(0.967, 1.144)	0.241674	1.049	0.270969
GADD45B	1.505	(1.381, 1.641)	1.019	(1.006, 1.033)	0.00408	1.07	(0.985, 1.164)	0.110134	1.05	0.257027
LIF	1.505	(1.381, 1.641)	1.012	(0.997, 1.026)	0.124	1.067	(0.987, 1.154)	0.100577	1.055	0.180952
IL6R	1.508	(1.383, 1.644)	1.033	(1.020, 1.046)	9.71e-07	1.091	(1.002, 1.187)	0.044547	1.056	0.212451
NFKB2	1.505	(1.381, 1.641)	1.018	(1.004, 1.031)	0.00902	1.076	(0.990, 1.170)	0.085105	1.058	0.194484
IGF1R	1.505	(1.381, 1.641)	0.997	(0.983, 1.011)	0.653	1.056	(0.974, 1.144)	0.184303	1.059	0.164948
LDHA	1.506	(1.381, 1.642)	1.01	(0.997, 1.024)	0.121	1.07	(0.983, 1.163)	0.116395	1.059	0.189747
NFATC2	1.508	(1.383, 1.644)	0.991	(0.978, 1.004)	0.155	1.049	(0.964, 1.141)	0.268547	1.059	0.189871
PLA2G4B	1.507	(1.383, 1.643)	0.997	(0.984, 1.010)	0.682	1.057	(0.971, 1.149)	0.199023	1.06	0.182885
CXCL3	1.505	(1.381, 1.641)	1.007	(0.994, 1.020)	0.304	1.069	(0.983, 1.162)	0.120975	1.061	0.169222
BAD	1.507	(1.382, 1.643)	1.003	(0.988, 1.018)	0.678	1.065	(0.982, 1.155)	0.126609	1.062	0.150763
MAP2K4	1.506	(1.381, 1.642)	0.998	(0.985, 1.011)	0.735	1.063	(0.975, 1.158)	0.167811	1.065	0.157182
CXCL2	1.505	(1.380, 1.640)	1.007	(0.994, 1.021)	0.27	1.073	(0.986, 1.168)	0.102047	1.066	0.147226
PDHB	1.503	(1.378, 1.639)	1.015	(1.002, 1.028)	0.0269	1.088	(1.000, 1.183)	0.050495	1.072	0.110872
PIAS4	1.504	(1.379, 1.640)	1.013	(1.000, 1.026)	0.0574	1.087	(1.003, 1.177)	0.042322	1.073	0.08849
MAP2K1	1.507	(1.382, 1.643)	1.012	(0.999, 1.025)	0.08	1.088	(1.001, 1.184)	0.047584	1.076	0.090774
IFNG	1.507	(1.383, 1.643)	0.993	(0.980, 1.006)	0.269	1.069	(0.982, 1.165)	0.124266	1.077	0.091743
HMOX1	1.505	(1.380, 1.641)	1.004	(0.992, 1.018)	0.501	1.083	(0.995, 1.179)	0.064778	1.078	0.084636
MAPK1	1.502	(1.377, 1.638)	1.015	(1.002, 1.028)	0.027	1.095	(1.007, 1.191)	0.034352	1.079	0.079232
CXCL8	1.504	(1.380, 1.640)	1.007	(0.994, 1.021)	0.276	1.093	(1.003, 1.191)	0.042206	1.085	0.065125
PDHA2	1.504	(1.380, 1.640)	0.996	(0.983, 1.009)	0.537	1.081	(0.997, 1.172)	0.058141	1.085	0.0489
CREBBP	1.506	(1.381, 1.642)	0.99	(0.974, 1.006)	0.219	1.075	(0.994, 1.163)	0.070628	1.086	0.041816
ARNT	1.504	(1.380, 1.640)	1.022	(1.009, 1.035)	0.0011	1.115	(1.025, 1.212)	0.010773	1.091	0.043568
CARD14	1.506	(1.381, 1.642)	0.998	(0.985, 1.011)	0.749	1.095	(1.006, 1.193)	0.036923	1.097	0.034743
CCL19	1.507	(1.382, 1.642)	0.991	(0.978, 1.004)	0.186	1.09	(1.003, 1.184)	0.041379	1.1	0.026174
BCL2A1	1.501	(1.377, 1.637)	0.998	(0.985, 1.011)	0.737	1.102	(1.012, 1.199)	0.024874	1.104	0.023298
CCL21	1.505	(1.381, 1.641)	0.996	(0.983, 1.009)	0.498	1.101	(1.010, 1.201)	0.029035	1.106	0.023832
SPHK1	1.506	(1.381, 1.642)	1.009	(0.996, 1.022)	0.185	1.117	(1.032, 1.208)	0.005809	1.107	0.012101
VEGFC	1.504	(1.379, 1.640)	0.99	(0.977, 1.004)	0.164	1.121	(1.036, 1.214)	0.004427	1.133	0.002274

### Sheet: Table S5, adjust for mediators
	OSA		PS-PRS in OSA Controls			PS-PRS in OSA Cases			OSA x PS-PRS Interaction
	OR	CI	OR	CI	p-value	OR	CI	p-value	OR	p-value
HIF1 core genes	1.341	(1.228, 1.464)	1.019	(1.005, 1.032)	0.00579	1.109	(1.019, 1.207)	0.0169	1.088	0.053095
VEGF core genes	1.341	(1.229, 1.464)	1.029	(1.015, 1.042)	2.11e-05	0.948	(0.869, 1.034)	0.226	0.921	0.066655
NFκB core genes	1.343	(1.231, 1.466)	1.025	(1.012, 1.039)	0.000241	0.964	(0.886, 1.049)	0.398	0.94	0.158486
TNF core genes	1.343	(1.231, 1.466)	1.017	(1.004, 1.031)	0.0116	1.011	(0.928, 1.101)	0.806	0.994	0.885604
HIF1 KEGG	1.345	(1.232, 1.468)	1.056	(1.042, 1.070)	4.57e-16	1.082	(0.993, 1.179)	0.0721	1.024	0.586217
VEGF KEGG	1.346	(1.233, 1.469)	1.04	(1.026, 1.054)	9.82e-09	0.896	(0.822, 0.977)	0.013	0.862	0.000866
NFκB KEGG	1.345	(1.232, 1.468)	1.057	(1.043, 1.071)	5.06e-16	0.988	(0.909, 1.075)	0.787	0.935	0.122232
TNF KEGG	1.344	(1.231, 1.467)	1.048	(1.034, 1.062)	2.36e-12	1.004	(0.923, 1.091)	0.927	0.958	0.319931
CAD PRS	1.36	(1.239, 1.493)	1.65	(1.627, 1.674)	0	1.6	(1.464, 1.748)	2.85e-25	0.97	0.498961
OSA genes	1.335	(1.222, 1.458)	1.093	(1.079, 1.108)	1.95e-38	1.218	(1.117, 1.327)	7.1e-06	1.114	0.014993

### Sheet: Table S5, males
	OSA		PS-PRS in OSA Controls			PS-PRS in OSA Cases			OSA x PS-PRS Interaction
	OR	CI	OR	CI	p-value	OR	CI	p-value	OR	p-value
HIF1 core genes	1.493	(1.360, 1.638)	1.028	(1.013, 1.044)	0.000311	1.143	(1.046, 1.250)	0.00316	1.112	0.02109
VEGF core genes	1.495	(1.363, 1.640)	1.027	(1.012, 1.043)	0.00041	0.963	(0.878, 1.055)	0.418	0.937	0.17125
NFκB core genes	1.497	(1.364, 1.642)	1.025	(1.010, 1.041)	0.00146	0.987	(0.903, 1.079)	0.777	0.963	0.41423
TNF core genes	1.497	(1.364, 1.642)	1.014	(0.999, 1.030)	0.0656	1.014	(0.927, 1.108)	0.769	0.999	0.98579
HIF1 KEGG	1.496	(1.364, 1.642)	1.065	(1.049, 1.081)	2.58e-16	1.138	(1.040, 1.245)	0.00509	1.069	0.15613
VEGF KEGG	1.5	(1.367, 1.645)	1.042	(1.026, 1.058)	1.04e-07	0.91	(0.829, 0.998)	0.0455	0.873	0.00453
NFκB KEGG	1.498	(1.366, 1.643)	1.059	(1.043, 1.076)	1.47e-13	0.997	(0.912, 1.090)	0.941	0.941	0.18654
TNF KEGG	1.498	(1.366, 1.643)	1.051	(1.035, 1.066)	8.94e-11	0.982	(0.899, 1.073)	0.692	0.935	0.14173
CAD PRS	1.512	(1.369, 1.669)	1.737	(1.708, 1.765)	0	1.697	(1.544, 1.866)	6.79e-28	0.977	0.6381
OSA genes	1.484	(1.352, 1.629)	1.111	(1.094, 1.128)	7.94e-41	1.271	(1.160, 1.392)	2.66e-07	1.144	0.00436

### Sheet: Table S5, females
	OSA		PS-PRS in OSA Controls			PS-PRS in OSA Cases			OSA x PS-PRS Interaction
	OR	CI	OR	CI	p-value	OR	CI	p-value	OR	p-value
HIF1 core genes	1.322	(1.029, 1.698)	1.003	(0.977, 1.029)	0.836	0.937	(0.720, 1.218)	0.625722	0.934	0.6131
VEGF core genes	1.31	(1.017, 1.687)	1.043	(1.017, 1.070)	0.00103	0.896	(0.693, 1.159)	0.403392	0.859	0.2488
NFκB core genes	1.32	(1.027, 1.696)	1.05	(1.023, 1.077)	0.000271	0.945	(0.743, 1.202)	0.6453	0.9	0.3951
TNF core genes	1.322	(1.028, 1.700)	1.032	(1.005, 1.059)	0.0184	1.02	(0.780, 1.333)	0.88666	0.988	0.9323
HIF1 KEGG	1.306	(1.013, 1.682)	1.053	(1.026, 1.080)	7.21e-05	0.833	(0.641, 1.082)	0.170695	0.791	0.0809
VEGF KEGG	1.303	(1.011, 1.679)	1.035	(1.008, 1.062)	0.00961	0.801	(0.635, 1.011)	0.061925	0.775	0.0322
NFκB KEGG	1.325	(1.032, 1.702)	1.056	(1.029, 1.084)	3.06e-05	1.053	(0.831, 1.334)	0.670813	0.996	0.977
TNF KEGG	1.321	(1.029, 1.697)	1.056	(1.030, 1.083)	2.52e-05	1.071	(0.845, 1.357)	0.572555	1.014	0.9092
CAD PRS	1.344	(1.035, 1.746)	1.595	(1.553, 1.638)	2.95e-259	1.512	(1.185, 1.930)	0.000872	0.948	0.6707
OSA genes	1.325	(1.032, 1.702)	1.077	(1.050, 1.106)	1.74e-08	1.008	(0.787, 1.290)	0.951377	0.935	0.5982

### Sheet: Table S5, whites
	OSA		PS-PRS in OSA Controls			PS-PRS in OSA Cases			OSA x PS-PRS Interaction
	OR	CI	OR	CI	p-value	OR	CI	p-value	OR	p-value
HIF1 core genes	1.42	(1.290, 1.565)	1.024	(1.010, 1.039)	0.000797	1.155	(1.052, 1.269)	0.0025	1.128	0.01272
VEGF core genes	1.434	(1.302, 1.578)	1.033	(1.018, 1.047)	7.02e-06	0.973	(0.884, 1.072)	0.584	0.943	0.23518
NFκB core genes	1.436	(1.305, 1.581)	1.035	(1.020, 1.049)	2.64e-06	0.951	(0.867, 1.042)	0.281	0.919	0.07429
TNF core genes	1.434	(1.303, 1.579)	1.02	(1.006, 1.035)	0.00506	1.017	(0.925, 1.117)	0.728	0.996	0.94224
HIF1 KEGG	1.435	(1.304, 1.580)	1.064	(1.049, 1.079)	3.67e-18	1.12	(1.019, 1.230)	0.0187	1.052	0.2942
VEGF KEGG	1.43	(1.299, 1.574)	1.043	(1.029, 1.058)	4.37e-09	0.905	(0.823, 0.995)	0.0395	0.868	0.00371
NFκB KEGG	1.436	(1.305, 1.581)	1.054	(1.040, 1.070)	2.44e-13	1.01	(0.920, 1.109)	0.833	0.958	0.37185
TNF KEGG	1.434	(1.303, 1.579)	1.046	(1.032, 1.061)	1.74e-10	1.013	(0.924, 1.110)	0.789	0.968	0.49135
CAD PRS	1.43	(1.288, 1.588)	1.713	(1.688, 1.740)	0	1.724	(1.556, 1.909)	1.51e-25	1.006	0.91003
OSA genes	1.431	(1.299, 1.575)	1.103	(1.087, 1.118)	7.45e-41	1.246	(1.132, 1.371)	6.94e-06	1.13	0.01344
